# Neuroimmune transcriptome changes in brains of psychiatric and neurological disorder patients

**DOI:** 10.1101/2022.02.14.22269692

**Authors:** Yu Chen, Jiacheng Dai, Longfei Tang, Tatiana Mikhailova, Qiuman Liang, Miao Li, Jiaqi Zhou, Cynthia Weickert, Chao Chen, Chunyu Liu

## Abstract

Neuroinflammation has been implicated in multiple brain disorders but the extent and the magnitude of change in immune-related genes (IRGs) across distinct brain disorders has not been directly compared. We curated 1,275 IRGs and investigated their expression changes in 2,467 postmortem brains of controls and patients with six major brain disorders, including schizophrenia (SCZ), bipolar disorder (BD), autism spectrum disorder (ASD), major depressive disorder (MDD), Alzheimer’s disease (AD), and Parkinson’s disease (PD). More than 60% of the IRGs had significantly altered expression in at least one of the six disorders. The differentially expressed immune-related genes (dIRGs) shared across disorders were mainly related to innate immunity. Moreover, we systematically evaluated sex, tissue, and cell type for immune alterations in different neuropsychiatric disorders. Co-expression networks revealed that neuroimmune systems interacted with neuronal-systems, both of which contribute to the risk of disorders. However, only a few genes with expression changes have also been identified as containing risk variants of genome-wide association studies. The transcriptome alterations at gene and network levels may clarify the immune-related pathophysiology and redefine neuropsychiatric and neurological disorders.

**One-Sentence Summary:** The brain transcriptome of six neurological and psychiatric disorders showed signature changes in genes related to immunity.
