## Supplemental Table 1 for "Neuroimmune transcriptome changes in brains of psychiatric and neurological disorder patients"

### Sheet: Key
Table S1. All data information
BrainDataInfo---Brain Expression Data Information included in this study (including microarray and RNA-seq data)
BloodDataInfo---Blood Expression Data Information
GWASData---GWAS summary statistics used in this study.

### Sheet: BrainDataInfo
Disease	# Samples		Platform	Tissue	Study	Dataset	Reference
	Cases	Controls
ASD	29	29	Illumina Ref8 v3	Brain	Voineagu	GSE28521	21614001
	15	18	Illumina Ref8 v3	Brain	Chow	GSE28475	21906392
	6	6	Affy HG-U133 plus2	Brain	Garbett et al., 2008		18378158
AD	87	74	Affy HG-U133 plus2	Brain	Stephen	GSE5281	17077275
	22	8	Affy HG-U133 plus2	Brain	Blalock	GSE28146	21756998
SCZ	51	50	Affy HuGene 1.0 ST	Brain	Chen	GSE35978	30545964
	15	19	Affy HG-U133 plus2	Brain	Lanz	GSE53987	31123247
	28	23	Affy HG-U133 plus2	Brain	Maycox	GSE17612	19255580
	35	34	Affy HG-U133A	Brain	Iwamoto	GSE12649	15563509
	30	29	Affy HG-U133 plus2	Brain	Narayan	GSE21138	18778695
PD	14	16	Affy HG-U133A	Brain	Middleton	GSE20168	15965975
	40	45	Affy HG-U133A	Brain	Zhang	GSE20295	20926834
	14	19	Affy HuGene 1.0 ST	Brain	Riley	GSE54282	25170892
BD	45	Included above (50)	Affy HuGene 1.0 ST	Brain	Chen	GSE35978	30545964
	17	Included above (19)	Affy HG-U133 plus2	Brain	Lanz	GSE53987	31123247
	32	Included above (34)	Affy HG-U133A	Brain	Iwamoto	GSE12649	15563509
MDD	17	Included above (19)	Affy HG-U133 plus2	Brain	Lanz	GSE53987	31123247
	70	70	Affy HG-U133 plus2	Brain	Sibille	GSE54567	24608543
				Brain		GSE54568
				Brain		GSE54571
				Brain		GSE54572
SCZ	53	53	TruSeq / RiboZero	Brain	PsychEncode-GVEX		26605881
BD	47	Included above (53)	TruSeq / RiboZero	Brain	PsychEncode-GVEX		26605881
ASD	53	35	TruSeq / RiboZero	Brain	ASD-pancortical		26605881
SCZ	262	295	TruSeq / RiboZero	Brain	CommonMind		31551426
BD	47	Included above (295)	TruSeq / RiboZero	Brain	CommonMind		31551426
AD	231	311	TruSeq / RiboZero	Brain	ROSMAP		23622250
PD	29	44	TruSeq / RiboZero	Brain	Dumitriu	GSE68719	26793951
TOTAL	1289	1178

### Sheet: BloodDataInfo
Disease	Tissue	Platform	# Samples		Dataset
			Cases	Controls
AD	Blood	Illumina HumanHT-12 V3.0 expression beadchip	134	110	GSE63060
	Blood	Illumina HumanHT-12 V4.0 expression beadchip	132	126	GSE63061
	Peripheral blood	Agilent-039494 SurePrint G3 Human GE v2 8x60K Microarray	8	10	GSE97760
ASD	Whole blood	[HG-U133_Plus_2] Affymetrix Human Genome U133 Plus 2.0 Array	35	11	GSE6575
	Blood	[HG-U133_Plus_2] Affymetrix Human Genome U133 Plus 2.0 Array	31	30	GSE18123_GPL570_final
	lymphocytes	[HG-U133_Plus_2] Affymetrix Human Genome U133 Plus 2.0 Array	73	56	GSE25507
	leukocytes	Agilent-014850 Whole Human Genome Microarray 4x44K G4112F	20	40	GSE26415
	leukocyte	Illumina HumanHT-12 V4.0 expression beadchip	87	54	GSE42133
	Whole blood	Agilent-039494 SurePrint G3 Human GE v2 8x60K Microarray	30	28	GSE89594
	leukocyte	Illumina HumanHT-12 V4.0 expression beadchip	27	64	GSE111175
BD	PBMC	Illumina HumanHT-12 V4.0 expression beadchip	8	22	GSE39653
	Peripheral blood	Sentrix Human-6 v2 Expression BeadChip	9	14	GSE23848
PD	PBMC	Agilent-014850 Whole Human Genome Microarray 4x44K G4112F	28	18	GSE49126
	Whole blood	[HG-U133_Plus_2] Affymetrix Human Genome U133 Plus 2.0 Array	179	195	GSE99039
	Whole blood	Illumina HumanHT-12 V3.0 expression beadchip	88	47	GSE57475
	PBMC	Agilent-014850 Whole Human Genome Microarray 4x44K G4112F	10	16	GSE22491
MDD	Whole blood	[HG-U133_Plus_2] Affymetrix Human Genome U133 Plus 2.0 Array	122	62	GSE98793
	leukocytes	Agilent-039494 SurePrint G3 Human GE v2 8x60K Microarray	9	12	GSE76826
	PBMC	Agilent-028004 SurePrint G3 Human GE 8x60K Microarray	9	8	GSE38206
	whole blood	Agilent-012391 Whole Human Genome Oligo Microarray G4112A	31	31	GSE19738
	lymphocytes	[HG-U133_Plus_2] Affymetrix Human Genome U133 Plus 2.0 Array	8	8	GSE32280
SCZ	PBMCs	[HG-U133_Plus_2] Affymetrix Human Genome U133 Plus 2.0 Array	40	29	GSE27383
	lymphocytes	Illumina HumanHT-12 V4.0 expression beadchip	33	29	GSE48072
	Whole blood	Illumina HumanHT-12 V3.0 expression beadchip	103	89	GSE38484
	Whole blood	Illumina HumanRef-8 v3.0 expression beadchip	15	20	GSE38481

### Sheet: GWASData
Disorder	Consortium	Dataset	Date	Total Sample Size (Cases)	Ref
AD	Iris Jansen et al., (2019)	AD_sumstats_Jansenetal_2019sept.txt.gz	2019	71,880 cases / 383,378 controls	30617256
ASD	PGC	asd2019	2019	18,381 cases / 27,969 controls	30804558
BD	PGC	bip2019	2019	9,412 cases / 137,760 controls	31043756
MDD	PGC	mdd2019edinburgh	2019	246,363 cases / 561,190 controls	30718901
PD	Mike A Nalls et al. (2014)	Nalls, 2014	2014	13,708 cases / 95,282 controls	25064009
SCZ	PGC	scz2021	2020	69,369 cases / 236,642 controls	not publish yet
