## Supplemental Table 6 for "Neuroimmune transcriptome changes in brains of psychiatric and neurological disorder patients"

### Sheet: Key
Table S6 consistent DIRG between brain and blood --- Consistent diffrenrial gene expression summary statistics for each disorder
Symbol	gene symbol
Blood_logFC	differential gene expression log-2 fold change in blood
Blood_P	differential gene expression p-value, uncorrected in blood
Blood_fdr	differential gene expression p-value, FDR-corrected in blood
Brain_logFC	differential gene expression log-2 fold change in brain
Brain_P	differential gene expression p-value, uncorrected in brain
Brain_fdr	differential gene expression p-value, FDR-corrected in brain
Disorder	Disorder

### Sheet: Table S6
Symbol	Blood_logFC	Blood_P	Blood_fdr	Brain_logFC	Brain_P	Brain_fdr	Disorder
SOD1	-0.286068	1.95746e-32	9.42306e-30	-0.303754	0.0101949	0.0257862	AD
HSP90AA1	-0.444034	4.27691e-27	6.70331e-25	-0.242543	0.000200215	0.000876619	AD
NME1	-0.271163	6.17081e-26	8.15454e-24	-0.682691	1.10784e-05	6.95703e-05	AD
ITGAM	0.244017	3.43138e-23	3.10413e-21	0.856168	0.000159759	0.000722395	AD
PRMT1	-0.130964	2.24434e-19	1.31156e-17	-0.528476	0.00892875	0.0230234	AD
WDR61	-0.126119	5.95855e-18	2.95277e-16	-0.389465	0.00213794	0.00678633	AD
ATPIF1	-0.142969	1.10822e-16	4.86568e-15	-0.426401	2.08882e-07	2.12209e-06	AD
CASP1	-0.207854	1.57666e-16	6.78971e-15	-0.540872	0.000175943	0.000783835	AD
STAT6	0.18046	7.08638e-16	2.73688e-14	0.269975	0.00259003	0.00800153	AD
IKBKB	0.0945141	4.19711e-15	1.46562e-13	0.59264	4.07295e-06	2.90312e-05	AD
TNFRSF14	0.114099	1.3763e-14	4.57315e-13	0.501738	3.95865e-05	0.000212779	AD
PSMD14	-0.113425	1.4843e-14	4.89165e-13	-0.403158	3.3757e-05	0.000185405	AD
FES	0.174098	2.00562e-14	6.39097e-13	1.29466	5.89662e-08	6.85467e-07	AD
CTSS	0.165721	3.83412e-14	1.16923e-12	0.536702	0.000181681	0.000806194	AD
RNASEL	0.103501	2.00756e-13	5.37969e-12	0.353278	0.013301	0.0322763	AD
POLB	-0.130474	3.15014e-13	8.29312e-12	-0.380233	0.00115516	0.00398689	AD
CCND3	0.129299	6.00969e-13	1.51128e-11	0.332237	1.96385e-05	0.00011545	AD
ARHGEF2	0.118384	8.708e-13	2.1458e-11	0.183877	0.00733175	0.0195464	AD
CECR1	0.197625	1.19116e-12	2.87221e-11	1.31519	1.9839e-09	3.37277e-08	AD
FGR	0.134608	1.62357e-12	3.83664e-11	1.20432	1.57592e-08	2.11665e-07	AD
KLF2	0.127526	2.82992e-12	6.46518e-11	1.31373	3.75049e-11	1.01469e-09	AD
PSMD10	-0.113679	6.60653e-12	1.43628e-10	-0.430201	0.00198654	0.00635833	AD
VIM	0.155106	7.35262e-12	1.58064e-10	0.948263	3.8225e-07	3.62329e-06	AD
CEBPD	0.163382	1.33879e-11	2.79776e-10	0.614324	1.54279e-06	1.24639e-05	AD
SLC26A6	0.0879419	3.0085e-11	5.97224e-10	0.475115	0.0218883	0.0490752	AD
FYN	0.124891	3.05147e-11	6.03976e-10	0.445331	7.5017e-07	6.61511e-06	AD
TSC22D3	0.169356	5.54689e-11	1.04423e-09	0.410892	4.25217e-05	0.000226619	AD
SP1	0.111586	5.90192e-11	1.10951e-09	0.509019	4.95705e-06	3.44121e-05	AD
CBL	0.126807	6.01647e-11	1.1279e-09	0.395249	0.000144041	0.000661086	AD
FLOT2	0.136561	2.04173e-10	3.54645e-09	0.319187	0.0022874	0.00720018	AD
TRIM38	0.112466	4.41395e-10	7.15952e-09	0.776237	4.22647e-08	5.08058e-07	AD
NOTCH2	0.0794653	9.00346e-10	1.40298e-08	0.815143	3.61654e-09	5.76737e-08	AD
GAB2	0.12951	1.54954e-09	2.31813e-08	0.860094	1.95886e-10	4.40064e-09	AD
PPM1B	-0.134945	1.74981e-09	2.57229e-08	-0.232343	0.0112257	0.0279593	AD
PRKD2	0.097392	2.15194e-09	3.12902e-08	1.16747	7.9501e-18	1.6391e-15	AD
S100A10	0.127493	2.16709e-09	3.14426e-08	0.658385	2.00877e-05	0.000117785	AD
ABR	0.11334	2.30639e-09	3.33203e-08	0.299576	8.56416e-06	5.56646e-05	AD
INPPL1	0.100049	3.19853e-09	4.55259e-08	0.629162	7.88519e-05	0.000388766	AD
IGF2R	0.173229	4.11298e-09	5.73308e-08	0.715322	5.87644e-06	4.00819e-05	AD
NOTCH1	0.126567	8.22977e-09	1.08968e-07	0.85919	3.3512e-11	9.17629e-10	AD
SEMA4D	0.10725	9.6504e-09	1.26044e-07	0.348259	0.00633097	0.0172334	AD
IL10RA	0.0981845	9.79949e-09	1.27744e-07	0.418144	0.0157968	0.0372692	AD
AXIN1	0.0861	1.42702e-08	1.80778e-07	0.528667	0.0066134	0.0179032	AD
TROVE2	0.0820313	1.77421e-08	2.21226e-07	0.27775	0.00174413	0.00569022	AD
CXCR4	0.16375	1.97684e-08	2.44233e-07	0.554387	0.00959341	0.024482	AD
TNFAIP3	0.0837137	2.32354e-08	2.82407e-07	0.434763	0.00998805	0.0253365	AD
DAPK2	0.0945355	3.73878e-08	4.33767e-07	0.456185	0.0145473	0.0347851	AD
MFNG	0.0780707	4.58829e-08	5.26345e-07	0.684353	0.000284735	0.00118766	AD
CDC42	-0.0972183	6.13282e-08	6.85441e-07	-2.16307	1.2978e-21	1.1187e-18	AD
SLC11A1	0.183942	7.25349e-08	8.01392e-07	0.743132	1.26094e-05	7.81442e-05	AD
TRIM25	0.112281	8.15649e-08	8.89493e-07	0.301268	0.00893007	0.0230242	AD
CLU	0.0793517	8.95485e-08	9.66393e-07	0.443921	0.000634768	0.00237867	AD
SBNO2	0.0986368	1.13163e-07	1.19446e-06	0.495037	0.00846012	0.02204	AD
ZFP36L2	0.122254	1.1722e-07	1.23246e-06	0.734904	1.66069e-06	1.33167e-05	AD
AKT1	0.099635	1.41227e-07	1.46094e-06	0.483306	0.00096804	0.00342199	AD
MYH9	0.141077	1.43485e-07	1.48316e-06	0.584986	0.000236403	0.00101255	AD
TRIM22	0.167986	1.68471e-07	1.72293e-06	0.464608	0.00875642	0.0226708	AD
TNFRSF1A	0.102533	2.01149e-07	2.0355e-06	0.749841	7.9293e-06	5.20612e-05	AD
DOCK2	0.100207	2.23977e-07	2.23795e-06	0.657797	0.00579434	0.0159724	AD
SLC25A38	-0.0653887	3.09247e-07	3.00529e-06	-0.244164	0.0139231	0.033498	AD
MKNK2	0.101808	4.48109e-07	4.22677e-06	0.522357	2.54154e-05	0.000144642	AD
DDIT4	0.145014	4.95212e-07	4.64184e-06	0.632092	0.000201925	0.00088308	AD
MATR3	-0.171257	6.72308e-07	6.18147e-06	-0.619752	4.46961e-14	2.68473e-12	AD
SQSTM1	0.110724	1.02365e-06	9.10741e-06	0.269356	0.00129271	0.00439475	AD
CEBPG	-0.0670464	1.22734e-06	1.07915e-05	-0.372776	0.000264235	0.00111509	AD
S100P	-0.268545	1.63487e-06	1.39736e-05	-0.681832	0.0011172	0.00387131	AD
PSME1	0.075793	2.21433e-06	1.84576e-05	0.76506	1.4326e-05	8.72078e-05	AD
SOS2	0.048906	2.37957e-06	1.97017e-05	0.303494	0.000247724	0.00105445	AD
IRF7	0.125186	3.273e-06	2.62444e-05	1.03668	1.33547e-07	1.43055e-06	AD
RBCK1	0.0865929	3.52923e-06	2.79333e-05	0.401041	0.000119339	0.000559394	AD
PYCARD	0.0784049	4.00262e-06	3.1258e-05	1.01591	2.21811e-06	1.72077e-05	AD
HHEX	0.0768516	4.9171e-06	3.76364e-05	0.397894	0.0125756	0.0307998	AD
WWP1	-0.0838891	8.28332e-06	6.04171e-05	-0.317475	0.00876402	0.0226839	AD
FCGRT	0.0849211	8.50217e-06	6.18795e-05	0.828273	2.29811e-05	0.000132622	AD
CSF1R	0.126582	9.25293e-06	6.691e-05	0.700942	2.18704e-05	0.000127152	AD
INPP5D	0.0791608	1.06774e-05	7.61891e-05	0.690949	0.001161	0.00400349	AD
PRDM1	0.0812436	1.40146e-05	9.70222e-05	0.540799	0.000572279	0.00217839	AD
RNF216	0.0675609	1.75132e-05	0.000119042	0.430436	3.69649e-06	2.67264e-05	AD
C1QBP	-0.0570256	1.99133e-05	0.000133671	-0.433992	0.0065767	0.0178249	AD
TGFBR2	0.0681487	2.33012e-05	0.000153658	1.58046	2.16234e-15	1.9431e-13	AD
RHOA	0.0773874	2.79114e-05	0.000180354	0.658403	3.53516e-12	1.28497e-10	AD
RABGAP1L	-0.0454802	3.3185e-05	0.00021109	-0.999672	1.33693e-19	4.26405e-17	AD
ZC3HAV1	0.0676519	3.4635e-05	0.000219485	0.795372	2.76024e-09	4.53267e-08	AD
PAF1	0.062226	3.62557e-05	0.000228681	0.483672	0.000131341	0.000608597	AD
TNFSF12	0.0552335	4.18136e-05	0.000260566	0.956593	8.38398e-14	4.69939e-12	AD
AIRE	0.0737497	4.27662e-05	0.000265643	0.7171	0.000215391	0.000933857	AD
TIPARP	0.0549084	4.56884e-05	0.000282363	0.371089	0.0153452	0.0363295	AD
LRMP	-0.075741	6.43965e-05	0.000386121	-0.568636	0.006793	0.0183237	AD
TRIM8	0.065471	7.59272e-05	0.00044828	0.22535	0.0087757	0.0227063	AD
TBKBP1	0.0589605	7.7045e-05	0.000454282	0.883309	1.01185e-07	1.10853e-06	AD
CRLF1	0.0482308	8.53061e-05	0.000497982	0.711266	8.18752e-05	0.000401747	AD
SOCS1	0.0511689	0.000119606	0.000675679	0.529756	0.00738413	0.0196722	AD
MSN	0.0836	0.000141578	0.000788889	0.45793	0.00220201	0.00696238	AD
GLMN	-0.0422724	0.000149774	0.000830101	-0.464046	0.00438052	0.0125916	AD
NUDT21	-0.0531339	0.000150538	0.000833648	-0.489389	8.96686e-05	0.000435179	AD
ZMIZ1	0.0815016	0.000150783	0.000834661	0.263857	7.48995e-05	0.000371707	AD
STAT5A	0.0651338	0.000178138	0.000970934	0.897828	1.09709e-06	9.28037e-06	AD
EEF2	0.063729	0.000238826	0.00126788	0.241194	0.000864475	0.00310485	AD
TBK1	-0.063946	0.000278082	0.00144945	-0.428928	2.27077e-06	1.755e-05	AD
KLF13	0.0541735	0.000301432	0.0015573	0.364924	0.000316665	0.00130522	AD
PSMA1	-0.0493285	0.000346051	0.00175949	-0.331097	0.00623587	0.0170196	AD
LCP1	0.067157	0.000377729	0.00190404	0.468779	0.00952578	0.0243339	AD
IL18R1	0.0708616	0.000381497	0.00191945	1.26155	1.09292e-08	1.53818e-07	AD
ZBTB16	0.0777828	0.000401505	0.00201111	0.38419	0.000311484	0.00128644	AD
NPPA	0.0526979	0.000423032	0.00210486	0.924942	1.16982e-07	1.26992e-06	AD
IL10	0.0686319	0.000441987	0.00219108	0.559272	0.0148341	0.0353226	AD
RAPGEF1	0.0650634	0.000633978	0.00303674	0.74056	6.1607e-05	0.000313927	AD
SLC11A2	-0.0338955	0.000898638	0.00413404	-0.368348	1.97448e-05	0.000115998	AD
BCL6	0.089917	0.000903335	0.00415282	0.268366	0.0149206	0.0355025	AD
AHNAK	0.0729532	0.000961302	0.00437736	1.41596	1.63635e-11	4.8821e-10	AD
HPS1	-0.112843	0.00102327	0.00462996	-0.317973	0.0059495	0.0163463	AD
PGLYRP1	0.139629	0.00102756	0.00464314	0.584164	0.00256741	0.00794248	AD
RARA	0.0659514	0.00103816	0.00468414	0.500906	0.00168359	0.00551965	AD
IFIT1	-0.202748	0.00105079	0.00473381	-0.493168	0.00820106	0.0214697	AD
IRAK3	0.0609977	0.00110474	0.00494876	0.755068	0.000110085	0.000520976	AD
SOS1	0.0404635	0.00111936	0.00500923	0.185311	0.0139364	0.0335235	AD
IL1R2	0.094052	0.00119504	0.00529691	1.15164	2.98428e-06	2.22153e-05	AD
ITPKB	0.0481367	0.00120571	0.00533897	1.32273	9.08274e-15	6.61346e-13	AD
PTPN2	-0.0433581	0.00130359	0.00573283	-0.490798	6.26225e-06	4.23183e-05	AD
TGFBR3	0.09952	0.00131765	0.00578898	0.429642	0.00176016	0.0057359	AD
MX1	0.167856	0.00167065	0.00716242	0.388444	0.000678066	0.00251801	AD
PTAFR	0.0775491	0.00187483	0.0078917	0.373604	0.00813614	0.0213244	AD
ZBP1	0.0805141	0.00202506	0.00843763	0.665164	0.000325163	0.00133539	AD
ATG5	-0.0314895	0.00205494	0.00854628	-0.347496	0.00176243	0.00574249	AD
PDGFRB	0.0454081	0.00207022	0.00860453	0.603937	2.72625e-05	0.000153878	AD
ADRM1	0.047963	0.00218612	0.00902779	0.300899	0.00653718	0.0177266	AD
SYK	0.0584493	0.0023356	0.00958635	0.948258	3.61683e-05	0.000197119	AD
ATG9A	0.0478717	0.00248585	0.0101107	0.226998	0.0214095	0.0481926	AD
CIB1	0.0490789	0.00250853	0.0101967	0.597428	5.09693e-06	3.52858e-05	AD
PTPRO	-0.0314601	0.0026507	0.0106876	-1.32263	7.45861e-10	1.41221e-08	AD
CXCL14	0.0337247	0.00278503	0.0111625	0.57897	1.66163e-05	9.94387e-05	AD
IL17RA	0.0640337	0.00298934	0.0118719	0.539006	8.19477e-06	5.37419e-05	AD
PCID2	-0.0459246	0.00333998	0.0131124	-0.445291	0.0011335	0.00391999	AD
CSK	0.0515657	0.0036295	0.0140986	0.390318	0.000313892	0.00129561	AD
JUNB	0.0441433	0.00387462	0.0149233	0.834668	5.64999e-06	3.87123e-05	AD
S100A11	0.0701215	0.004151	0.0158368	0.533986	0.0147563	0.0351892	AD
ABL1	0.0273122	0.00452851	0.0171028	0.866433	3.61516e-10	7.46946e-09	AD
IL18BP	0.0425672	0.00466552	0.0175123	0.390008	0.00605061	0.0165775	AD
SMAD7	0.0317344	0.00527521	0.0194434	0.363371	0.0079823	0.0209958	AD
IL4R	0.065552	0.00543544	0.0199685	1.28075	2.59474e-07	2.57034e-06	AD
INHBB	0.0210941	0.00580335	0.0211758	1.10423	1.63721e-07	1.71404e-06	AD
PDE4B	0.0482484	0.00602258	0.0218692	0.568609	1.31328e-07	1.40944e-06	AD
PPP3CB	-0.044602	0.00605219	0.0219648	-0.852788	5.94396e-12	2.0425e-10	AD
CNOT7	-0.036649	0.00616149	0.0223075	-0.232703	0.000700968	0.00259289	AD
TFEB	0.0284697	0.00657234	0.0235984	0.536913	0.0039437	0.011498	AD
PROC	0.0231608	0.00670632	0.0239964	0.840524	0.000140297	0.000645606	AD
NDRG1	0.0411822	0.00703052	0.0249709	0.956988	7.01599e-12	2.35025e-10	AD
SART1	0.0211245	0.00720645	0.0254949	0.274686	0.00165716	0.00544493	AD
MAPKAPK3	0.0460743	0.00745677	0.026284	1.12289	4.03478e-09	6.35821e-08	AD
PSMD8	-0.029199	0.00775271	0.0271991	-0.850016	0.000663406	0.00247045	AD
C3AR1	0.0416468	0.00844368	0.0292051	0.886078	7.32205e-06	4.8496e-05	AD
CSF1	0.0253912	0.00875928	0.0301728	0.611714	4.29215e-05	0.00022832	AD
ELF1	0.0445891	0.00906731	0.0310909	0.775896	0.000267299	0.00112656	AD
KRT1	-0.157913	0.0100259	0.0338695	-0.574923	0.00440134	0.0126338	AD
MYO18A	0.025815	0.0103352	0.0347663	0.624484	1.71182e-10	3.92748e-09	AD
IL6R	0.0574788	0.0105505	0.0353931	1.21645	1.0763e-10	2.60951e-09	AD
PPARD	0.0200706	0.0109934	0.0365787	0.310034	0.00905941	0.0233072	AD
RELA	0.0293456	0.0119788	0.0392706	0.64898	1.07128e-09	1.961e-08	AD
JARID2	0.0450807	0.0142279	0.045488	0.220615	0.00574538	0.0158548	AD
CD74	0.0646872	0.0146349	0.0464367	0.6772	3.89095e-05	0.000209488	AD
ESRRA	0.022814	0.015412	0.0484577	0.348809	0.000345433	0.00140892	AD
PPP3CC	-0.108456	0.000120987	0.0105447	-0.106981	3.72247e-05	0.0177522	MDD
SH2B2	0.14396	1.11085e-07	4.6688e-05	0.104715	0.00255457	0.0396414	PD
C1QBP	-0.111232	3.57765e-07	9.9289e-05	-0.207045	0.00125379	0.0284142	PD
SNCA	-0.277359	8.38045e-07	0.00016909	-0.231216	6.1272e-05	0.00591615	PD
SLA	0.111633	9.69707e-06	0.000772588	0.0880316	0.00367111	0.0487403	PD
PRKD2	0.0938913	6.12272e-05	0.00256005	0.0801896	2.03298e-05	0.00319193	PD
INPP5D	0.0863288	8.11707e-05	0.00313009	0.0858303	0.00246506	0.0392776	PD
IRF1	0.0898041	0.00020926	0.00610034	0.100173	0.000162079	0.009284	PD
CEBPB	0.0912298	0.000259305	0.00696994	0.172171	0.00162071	0.0321778	PD
RBPJ	0.0856352	0.000374338	0.00890011	0.15506	0.00228651	0.0376541	PD
BCL6	0.120767	0.000386313	0.0090267	0.176898	0.00233534	0.0380698	PD
LAT2	0.0795741	0.000613303	0.012169	0.0588327	0.00349664	0.0475534	PD
NOTCH1	0.0836165	0.000815868	0.0149139	0.0967279	0.00189568	0.0346528	PD
ZBTB16	0.122162	0.000985307	0.0170948	0.201717	0.000225298	0.0107948	PD
MKNK2	0.0693126	0.00143532	0.0224729	0.275083	7.79499e-05	0.0065739	PD
DCK	-0.134333	0.00187953	0.0265846	-0.192322	0.000706351	0.0207059	PD
RASGRP1	-0.0837333	0.00336675	0.0379681	-0.230163	1.57391e-05	0.00279262	PD
ANXA6	-0.152062	8.78025e-08	1.04774e-05	-0.0794909	0.00688272	0.0439812	SCZ
TLR2	0.259011	4.91965e-07	3.77053e-05	0.148726	0.000154275	0.00300872	SCZ
CBFB	0.232447	5.47154e-07	4.06143e-05	0.166696	7.5e-06	0.000338906	SCZ
SWAP70	0.214142	2.26045e-06	0.000108534	0.0697079	0.0047141	0.0340206	SCZ
S100A8	0.202164	3.92884e-06	0.000156275	0.876376	1.17e-10	5.74e-07	SCZ
ITGAV	0.209851	9.99945e-06	0.00030194	0.136947	0.000228743	0.00396293	SCZ
JAK2	0.244252	1.70147e-05	0.000442833	0.0660285	0.00772997	0.0477684	SCZ
SMAD5	0.254634	3.95706e-05	0.000827123	0.0877336	0.000624584	0.00809918	SCZ
BCL6	0.177328	5.41334e-05	0.00102268	0.135506	0.000239663	0.00408252	SCZ
IL4R	0.136754	6.05212e-05	0.00111869	0.108685	0.00167608	0.0163697	SCZ
RAB8B	0.207128	6.76792e-05	0.00121407	0.0578677	0.00420045	0.0314881	SCZ
TIPARP	0.129607	0.000223953	0.00286814	0.160717	0.000305691	0.00484721	SCZ
IRAK4	0.102783	0.000268809	0.00321582	0.0609583	0.00666757	0.0431565	SCZ
PRKCH	-0.116865	0.000293726	0.00345256	-0.0750366	0.00687893	0.0439797	SCZ
ADORA2B	0.176994	0.000294727	0.00346002	0.212312	9.07e-06	0.000389026	SCZ
CD44	0.0927853	0.000303151	0.00354567	0.237644	0.000578037	0.00767779	SCZ
BCL2	0.144814	0.000347561	0.0038959	0.0931727	0.00133667	0.0138754	SCZ
SIRT1	0.173011	0.000780493	0.00692164	0.0763954	0.000858439	0.0100958	SCZ
PSMC3	-0.0809182	0.000899848	0.00760114	-0.0762442	0.000170299	0.0032396	SCZ
PRKCZ	-0.0944273	0.00109238	0.0087915	-0.0691289	7.77e-06	0.00034411	SCZ
CD320	-0.134322	0.0010978	0.00880762	-0.0506089	0.00136694	0.0140833	SCZ
ERCC1	-0.0800721	0.00182986	0.0128349	-0.0860366	2.68e-08	8.3e-06	SCZ
XRCC6	-0.0822409	0.00222651	0.0146881	-0.0486805	0.00671855	0.0434251	SCZ
HDAC9	-0.130531	0.00294391	0.0183194	-0.0799535	0.00044214	0.00632594	SCZ
PSMD8	-0.0557276	0.00446884	0.0249424	-0.0748687	0.000274476	0.00450128	SCZ
ISG15	-0.213502	0.00476902	0.0261381	-0.120298	0.000372666	0.0055447	SCZ
EVL	-0.0787801	0.00535612	0.0283186	-0.0581422	0.00164879	0.0162052	SCZ
ZC3HAV1	0.0840746	0.00713572	0.0347102	0.154153	1.11e-06	9.13e-05	SCZ
SCG2	-0.0522152	0.00729853	0.0352837	-0.141758	0.000127577	0.00263319	SCZ
S100A12	0.166289	0.00749102	0.0359196	0.182599	6.27e-05	0.00158811	SCZ
ATG9A	-0.0857011	0.00764084	0.0363605	-0.0494517	0.000626535	0.00809918	SCZ
STK3	0.139424	0.00860737	0.0397364	0.103344	0.000357563	0.00540007	SCZ
PTPRS	-0.088577	0.00918599	0.0415928	-0.0552182	0.00229336	0.0204136	SCZ
MAP4K2	-0.0442834	0.0115296	0.0488491	-0.0523506	0.0020482	0.0187749	SCZ
HMGB2	0.104357	0.0115664	0.0489609	0.208463	7.79e-07	7.48e-05	SCZ
ESRRA	-0.0720801	0.0118225	0.0497104	-0.0582236	0.000393731	0.00580473	SCZ
