## Supplemental Table 9 for "Neuroimmune transcriptome changes in brains of psychiatric and neurological disorder patients"

### Sheet: Key
Table S9. Disease-specific-immune-related co-expression module annotation
PathwayEnrichment
ID
Description
pvalue
p.adjust
qvalue
geneID
Count
mod
geneSet	geneOntology ID
description	Function description of the geneOntology
size	numbers of GO terms
overlap	number of Overlap genes
expect	Expect of enrichment test
enrichmentRatio	Enrichment ratio of enrichment test
pValue	P-value of GO enrichment
FDR	P-value of GO enrichment using FDR method
overlapId	Overlap genes
mod	module names

### Sheet: PathwayEnrichment
geneSet	description	size	overlap	expect	enrichmentRatio	pValue	FDR	mod
GO:0001228	DNA-binding transcription activator activity, RNA polymerase II-specific	444	34	11.4017	2.98201	1.40173e-08	5.06421e-06	asd_IRM6
GO:0001525	angiogenesis	487	13	3.16451	4.10806	1.60067e-05	0.00298182	asd_IRM22
GO:0001653	peptide receptor activity	149	20	3.82624	5.22706	1.47992e-09	1.92981e-06	asd_IRM6
GO:0002237	response to molecule of bacterial origin	330	13	2.14433	6.0625	2.17937e-07	0.00028419	asd_IRM22
GO:0002684	positive regulation of immune system process	979	16	4.28819	3.73118	3.94341e-06	0.0080205	pd_IRM29
GO:0004175	endopeptidase activity	436	30	11.1963	2.67947	1.00817e-06	0.000187808	asd_IRM6
GO:0004175	endopeptidase activity	436	17	5.07372	3.3506	1.40911e-05	0.0217028	pd_IRM10
GO:0004252	serine-type endopeptidase activity	182	10	2.11793	4.72159	5.46412e-05	0.0252455	pd_IRM10
GO:0005126	cytokine receptor binding	274	26	7.03618	3.69519	1.03728e-08	5.06421e-06	asd_IRM6
GO:0005179	hormone activity	117	8	1.36153	5.87576	6.72496e-05	0.0252455	pd_IRM10
GO:0006955	immune response	1919	23	8.40556	2.73629	4.11767e-06	0.0080205	pd_IRM29
GO:0006959	humoral immune response	242	22	6.21443	3.54015	3.03482e-07	6.59568e-05	asd_IRM6
GO:0007050	cell cycle arrest	240	9	1.55951	5.77103	2.63047e-05	0.00343013	asd_IRM22
GO:0008080	N-acetyltransferase activity	89	8	1.44676	5.52958	9.9577e-05	0.0373812	asd_IRM12
GO:0008236	serine-type peptidase activity	204	10	2.37394	4.2124	0.000141074	0.0441328	pd_IRM10
GO:0008237	metallopeptidase activity	185	18	4.7507	3.78891	1.37325e-06	0.00022384	asd_IRM6
GO:0008285	negative regulation of cell proliferation	667	19	4.16225	4.56484	2.66401e-08	0.000121093	asd_IRM22
GO:0009612	response to mechanical stimulus	207	10	1.34508	7.4345	9.55836e-07	0.000518492	asd_IRM22
GO:0009888	tissue development	1925	82	47.4724	1.72732	4.35879e-07	0.000495322	asd_IRM6
GO:0014070	response to organic cyclic compound	905	15	3.96406	3.784	7.05797e-06	0.0080205	pd_IRM29
GO:0017171	serine hydrolase activity	208	18	5.34133	3.36995	7.27262e-06	0.00094835	asd_IRM6
GO:0017171	serine hydrolase activity	208	10	2.42049	4.13139	0.000165313	0.0443274	pd_IRM10
GO:0030141	secretory granule	831	21	7.17845	2.92542	9.64867e-06	0.0113372	pd_IRM10
GO:0030545	receptor regulator activity	514	18	5.9814	3.00933	3.28052e-05	0.0217028	pd_IRM10
GO:0031023	microtubule organizing center organization	134	10	2.37776	4.20564	0.000139167	0.0390176	asd_IRM12
GO:0031503	protein-containing complex localization	280	15	4.96845	3.01905	0.000149607	0.0390176	asd_IRM12
GO:0033044	regulation of chromosome organization	329	17	5.83793	2.91199	8.52088e-05	0.0390176	asd_IRM12
GO:0034097	response to cytokine	1100	18	4.81819	3.73584	8.39371e-07	0.00763072	pd_IRM29
GO:0035270	endocrine system development	128	11	1.5591	7.05534	4.68993e-07	0.00426361	pd_IRM10
GO:0038023	signaling receptor activity	1429	76	33.9442	2.23897	1.48935e-11	1.39776e-08	asd_IRM6
GO:0042063	gliogenesis	265	11	1.72196	6.38806	1.19285e-06	0.000518492	asd_IRM22
GO:0042326	negative regulation of phosphorylation	423	13	2.74864	4.72961	3.52434e-06	0.000919149	asd_IRM22
GO:0043005	neuron projection	1288	25	10.1014	2.47491	2.09413e-05	0.00307575	ad_IRM7
GO:0044306	neuron projection terminus	139	7	1.09013	6.42123	0.000113058	0.0147603	ad_IRM7
GO:0044433	cytoplasmic vesicle part	1462	25	11.466	2.18036	0.000163334	0.0161392	ad_IRM7
GO:0044456	synapse part	921	22	7.22312	3.04578	2.82404e-06	0.000613789	ad_IRM7
GO:0044463	cell projection part	1425	29	11.1758	2.59488	1.5555e-06	0.000456929	ad_IRM7
GO:0045202	synapse	1154	25	9.05047	2.76229	3.13424e-06	0.000613789	ad_IRM7
GO:0045765	regulation of angiogenesis	283	9	1.23959	7.26047	3.87869e-06	0.0080205	pd_IRM29
GO:0045766	positive regulation of angiogenesis	160	7	0.700828	9.98818	6.31132e-06	0.0080205	pd_IRM29
GO:0045766	positive regulation of angiogenesis	160	7	0.700828	9.98818	6.31132e-06	0.0080205	pd_IRM29
GO:0048018	receptor ligand activity	468	35	12.018	2.9123	1.55344e-08	5.06421e-06	asd_IRM6
